# Comparative Evaluation of Mosquito Repellent Products in South Asia and North America: Efficacy, Safety, and Public Health Implications

**DOI:** 10.64898/2026.06.07.26355094

**Authors:** Kazi Sahal, S M Al Amin, Tamanna Mostafa, Sibao Wang, Barbara Colucci, Md Ushama Shafoyat, Zhi-ming Yuan, Gong Cheng

## Abstract

Mosquito-borne diseases continue to pose significant public health challenges worldwide, particularly in densely populated regions of South Asia and parts of North America experiencing increasing vector prevalence due to climate and environmental changes. Commercial mosquito repellents are widely used as a primary preventive measure; however, their efficacy, safety, and public health impacts vary depending on formulation, active ingredients, environmental conditions, and user practices. This study presents a comparative evaluation of commonly used mosquito repellent products in South Asia and North America, including coils, vaporizers, sprays, creams, and Natural repellents. The research aims to assess repellent efficacy against major mosquito vectors, evaluate potential health and respiratory effects associated with prolonged exposure, and analyze consumer awareness and usage patterns across different regions. Laboratory-based efficacy testing and field observations were conducted to compare protection duration, repellency rate, and environmental performance under varying climatic conditions. Safety assessments included analysis of chemical composition, indoor air quality impact, and reported adverse health symptoms among users. The findings indicate significant differences in effectiveness and safety profiles among product categories and geographical regions. Synthetic repellents generally demonstrated higher repellency duration, while herbal formulations showed improved safety and environmental compatibility. The study highlights the importance of standardized evaluation protocols, regulatory oversight, and public awareness in promoting safe and effective mosquito control strategies. These findings may support policymakers, healthcare professionals, and manufacturers in improving mosquito repellent technologies and reducing the burden of mosquito-borne diseases globally.
