## Supplementary material for "Comparative Evaluation of Mosquito Repellent Products in South Asia and North America: Efficacy, Safety, and Public Health Implications": Supplymentry materials: biochemical_analysis.xlsx

### Sheet: Biochemical Analysis
Experimental Group	Biochemical Stress Score (Mean)	Standard Deviation (±SD)
Control	2	0.2
Coil Exposure	8.7	0.8
Aerosol Exposure	7.5	0.7
Vaporizer Exposure	5.8	0.5
Natural Repellent Exposure	2.4	0.3
