## Supplementary material for "Comparative Evaluation of Mosquito Repellent Products in South Asia and North America: Efficacy, Safety, and Public Health Implications": Supplymentry materials: body_weight_organ_index.xlsx

### Sheet: Body Weight and Organ Index
Experimental Group	Organ Toxicity Index (Mean)	Standard Deviation (±SD)
Control	2.1	0.2
Coil Exposure	8.4	0.7
Aerosol Exposure	7.2	0.6
Vaporizer Exposure	5.6	0.5
Natural Repellent Exposure	2.8	0.3
