## Supplementary material for "Comparative Evaluation of Mosquito Repellent Products in South Asia and North America: Efficacy, Safety, and Public Health Implications": Supplymentry materials: dermatological_safety_analysis.xlsx

### Sheet: Dermatological Safety Data
Repellent Formulation	Skin Irritation Score (Mean)	Standard Deviation (±SD)
DEET-based Creams	6.8	0.6
Aerosol Sprays	5.9	0.5
Picaridin Lotions	3.2	0.4
Herbal Creams	1.6	0.2
Natural Repellents	1.1	0.2
