## Supplementary material for "Comparative Evaluation of Mosquito Repellent Products in South Asia and North America: Efficacy, Safety, and Public Health Implications": Supplymentry materials: hematological_findings.xlsx

### Sheet: Hematological Findings
Experimental Group	Inflammatory Hematological Score (Mean)	Standard Deviation (±SD)
Control	2.3	0.2
Coil Exposure	8.1	0.7
Aerosol Exposure	7	0.6
Vaporizer Exposure	5.1	0.5
Natural Repellent Exposure	2.7	0.3
