## Supplementary material for "Comparative Evaluation of Mosquito Repellent Products in South Asia and North America: Efficacy, Safety, and Public Health Implications": Supplymentry materials: indoor_air_quality_analysis.xlsx

### Sheet: Indoor Air Quality Data
Product Category	Indoor Pollution Score (Mean)	Standard Deviation (±SD)
Mosquito Coils	9.2	0.8
Electric Vaporizers	5.4	0.5
Aerosol Sprays	6.3	0.6
Herbal Vaporizers	2.5	0.3
Natural Repellents	1.7	0.2
