## Supplementary material for "Comparative Evaluation of Mosquito Repellent Products in South Asia and North America: Efficacy, Safety, and Public Health Implications": Supplymentry materials: mosquito_repellent_performance_analysis.xlsx

### Sheet: Performance Analysis
Product Category	Mean Protection Duration (h)	SD
Mosquito Coil	5.5	0.6
Electric Vaporizer	8.7	0.7
Aerosol Spray	5.8	0.5
Topical Cream/Lotion	8.3	0.7
Natural Repellent	4.8	0.5
