## Supplementary material for "Comparative Evaluation of Mosquito Repellent Products in South Asia and North America: Efficacy, Safety, and Public Health Implications": Supplymentry materials: mosquito_repellent_safety_assessment.xlsx

### Sheet: Safety Assessment Data
Product Category	Toxicity Score (Mean)	Standard Deviation (±SD)
Mosquito Coils	8.8	0.7
Electric Vaporizers	6.5	0.6
Aerosol Sprays	7.2	0.5
Topical Lotions	3.5	0.4
Natural Repellents	1.8	0.3
